# Developing and validating a machine learning model to predict successful next-day extubation in the ICU

**DOI:** 10.1101/2024.06.28.24309547

**Authors:** Samuel W Fenske, Alec Peltekian, Mengjia Kang, Nikolay S Markov, Mengou Zhu, Kevin Grudzinski, Melissa J Bak, Anna Pawlowski, Vishu Gupta, Yuwei Mao, Stanislav Bratchikov, Thomas Stoeger, Luke V Rasmussen, Alok N Choudhary, Alexander V Misharin, Benjamin D Singer, GR Scott Budinger, Richard G Wunderink, Ankit Agrawal, Catherine A Gao, the NU SCRIPT Study Investigators

## Abstract

**Background:** Criteria to identify patients who are ready to be liberated from mechanical ventilation are imprecise, often resulting in prolonged mechanical ventilation or reintubation, both of which are associated with adverse outcomes. Daily protocol-driven assessment of the need for mechanical ventilation leads to earlier extubation but requires dedicated personnel. We sought to determine whether machine learning applied to the electronic health record could predict successful extubation.

**Methods:** We examined 37 clinical features from patients from a single-center prospective cohort study of patients in our quaternary care medical ICU who required mechanical ventilation and underwent a bronchoalveolar lavage for known or suspected pneumonia. We also tested our models on an external test set from a community hospital ICU in our health care system. We curated electronic health record data aggregated from midnight to 8AM and labeled extubation status. We deployed three data encoding/imputation strategies and built XGBoost, LightGBM, logistic regression, LSTM, and RNN models to predict successful next-day extubation. We evaluated each model’s performance using Area Under the Receiver Operating Characteristic (AUROC), Area Under the Precision Recall Curve (AUPRC), Sensitivity (Recall), Specificity, PPV (Precision), Accuracy, and F1-Score.

**Results:** Our internal cohort included 696 patients and 9,828 ICU days, and our external cohort had 333 patients and 2,835 ICU days. The best model (LSTM) predicted successful extubation on a given ICU day with an AUROC 0.87 (95% CI 0.834-0.902) and the internal test set and 0.87 (95% CI 0.848-0.885) on the external test set. A Logistic Regression model performed similarly (AUROC 0.86 internal test, 0.83 external test). Across multiple model types, measures previously demonstrated to be important in determining readiness for extubation were found to be most informative, including plateau pressure and Richmond Agitation Sedation Scale (RASS) score. Our model often predicted patients to be stable for extubation in the days preceding their actual extubation, with 63.8% of predicted extubations occurring within three days of true extubation. We also tested the best model on cases of failed extubations (requiring reintubation within two days) not seen by the model during training. Our best model would have identified 35.4% (17/48) of these cases in the internal test set and 48.1% (13/27) cases in the external test set as unlikely to be successfully extubated.

**Conclusions:** Machine learning models can accurately predict the likelihood of extubation on a given ICU day from data available in the electronic health record. Predictions from these models are driven by clinical features that have been associated with successful extubation in clinical trials.
